# The different gene-environment interaction pattern in major depressive disorder and generalised anxiety disorder: a comparative study across 36 environments

**DOI:** 10.1101/2025.11.10.25339885

**Authors:** Qianshu Ma, Yulu Wu, Yunqi Huang, Min Xie, Shiwan Tao, Yuanjun Gu, Siyi Liu, Varun Warrier, Qiang Wang

## Abstract

**Background:** Major depressive disorder (MDD) and generalised anxiety disorder (GAD) are common psychiatric disorders. Previous studies showed shared genetic and environmental factors, but no studies have compared their overlap and differences from gene-environment interaction perspective. Current studies neglect the high rate of comorbidity between them and have overly broad case definitions, which may inflate the shared risk. In this study, we strictly defined the inclusion criteria to define three groups: MDD-only, GAD-only, and comorbid group, to investigate similarities and differences in gene–environment interactions across these groups.

**Methods and materials:** We analysed data from 396,443 participants in the UK Biobank (UKB), after applying exclusion criteria. We divided case group into three groups: MDD-only, GAD-only and comorbid group. 36 environmental variables across the three dimensions (socio-demographic, early life experiences and lifestyle) were included in this study and the PHESANT package was used to find significant environmental variables associated with three phenotypes. Logistic regression models were established with significant environmental variables and polygenic risk scores (PRS) of depression and anxiety as independent variables to test for PRS × environment interaction effects. Finally, the Genome-wide Gene-environment Interaction Association Studies (GWEIS) were performed using fastGWA-GE to identify susceptibility loci interacting with the significant environmental variables, and their biological annotations were conducted by FUMA and MAGMA.

**Results:** In this study, 396,443 participants (53.9% female) were included, the MDD-only (n = 58,582), GAD-only (n = 12,063), comorbid (n = 26,119) and control groups (n = 299,679) differed significantly across all sociodemographic variables (*P*<0.001). Environmental screening identified 19 variables shared by all three groups, along with 2 environmental variables unique to MDD-only, 1 environmental variable unique to the GAD-only. In the GWEIS analyses, SNPs interacted with 5 stressful life events passed the Bonferroni correction to affect MDD-only; 8 SNP-environment interactions passed the Bonferroni correction to significantly affect GAD-only, including childhood maltreatment and recent stress; and 3 environmental variables, including recent stress and adoption, significantly interacted with the SNPs to influence comorbid phenotype. Same SNP and financial crisis interaction pattern was found in all three groups, but the susceptibility SNPs that significantly interacted with financial crisis were different. MR results showed childhood maltreatment causally increased the risk of MDD-only, GAD-only and their comorbidity.

**Conclusion:** Findings indicate MDD-only and GAD-only have more distinct socio-demographic, environmental factors and gene-environment interaction patterns after excluding comorbid cases. There are also difference in socio-demographic and gene-environment interaction patterns when comparing MDD with and without comorbidity. It may provide potential biological evidence for heterogeneity within diseases and clinical intervention for subtypes.
