## supplement tables 1-5 for "The different gene-environment interaction pattern in major depressive disorder and generalised anxiety disorder: a comparative study across 36 environments"

### Sheet: TABLE S1
Group	Case definition	Exclusion Criteria
MDD-only (N=58,582)	Participants who meet any of the three definitions (a/b/c) mentioned below for MDD but do not meet any definition for GAD are categorized in this group. a) CIDI_based MDD：At least one core symptom of depression, most or all the day on most or all days for a two-week period, with at least five depressive symptoms that represent a change from usual occurring over the same timescale, with some or a …	Any participants who met the criteria of EMR_based or self-reported schizophrenia, bipolar disorder I and II were excluded.
GAD-only (N=12,063)	Participants who meet any of the three definitions (d/e/f) mentioned below for GAD but do not meet any definition for MDD are categorized in this group. d) CIDI_based GAD：Excessive worrying about a number of issues occurring most days for six months and difficult to control, with three or more somatic symptoms and functional impairment. e) Self-reported GAD：GAD defined by self-reports of previous…	Any participants who met the criteria of EMR_based or self-reported schizophrenia, bipolar disorder I and II were excluded.
Comorbid group (N=26,119)	Participants who meet criteria for both MDD and GAD were categorized in this group.	Any participants who met the criteria of EMR_based or self-reported schizophrenia, bipolar disorder I and II were excluded.
Control group (N=108,526)	Participants who did not fit any of these three case definitions and have scores lower than 10 on both the PHQ-9 and GAD-7 scales were categorized in this group.	Any participants who met the criteria of EMR_based or self-reported schizophrenia, bipolar disorder I and II, or had a higher score of 10 on PHQ-9 or GAD-7 scales or did not respond to scales were excluded.

### Sheet: TABLE S2
	MDD-only n = 58,582	GAD-only n = 12,063	Comorbid group n = 26,119	Control group n = 299,679	P	Post-hoc
Socio-demographic
Sex (%)					<0.001
Female	37,765（64.5）	7,533（62.4）	17,850（68.3）	15,0691（50.3）		Comorbid group>MDD-only>GAD-only
Male	20,817（35.5）	4,530（37.6）	8,269（31.7）	148,988（49.7）
Age (SD)	55.7（7.8）	58（7.7）	55.3（7.8）	57.3（8）	<0.001	GAD-only>MDD-only>Comorbid group
Qualification(%)					<0.001	Comorbid group=MDD-only>GAD-only
College or University degree	20,180（34.4）	3,763（31.2）	9,091（34.8）	88,207（29.4）
Other	38,402（65.6）	8,300（68.8）	17,028（65.2）	211,472（70.6）
Employment(%)					<0.001	Comorbid group=MDD-only>GAD-only
Employed	34,562（59.0）	6,208（51.5）	14,958（57.3）	167,730（56.0）
Other status	24,020（41.0）	5,855（48.5）	11,16（42.7）	131,949（44.0）
TDI (SD)	-1.32（3）	-1.6（2.9）	-1.3（3.06）	-1.7（2.9）	<0.001	Comorbid group=MDD-only>GAD-only

### Sheet: TABLE S3
Environments		OR	CI	P value
Socio-demographic
Qualifications
Qualifications: College or University degree	PRSMDD	1.13	1.12-1.14	1.62e-150
	PRSMDD×E	0.99	0.98-1	0.135
Qualifications: NVQ or HND or HNC or equivalent	PRSMDD	1.12	1.11-1.13	1.92e-139
	PRSMDD×E	1.01	0.99-1.02	0.313
Qualifications: A levels/AS levels or equivalent	PRSMDD	1.12	1.11-1.13	6.93e-146
	PRSMDD×E	0.99	0.98-1.01	0.731
Qualifications: O levels/GCSEs or equivalent	PRSMDD	1.12	1.11-1.13	2.36e-142
	PRSMDD×E	0.99	0.98-.01	0.727
Qualifications: Other professional qualifications eg: nursing, teaching	PRSMDD	1.12	1.11-1.13	2.59e-145
	PRSMDD×E	0.99	0.98-1.01	0.0774
Employment
Current employment status: In paid employment or self-employed	PRSMDD	1.12	1.11-1.13	9.19e-140
	PRSMDD×E	0.98	0.97-0.99	0.000865
Current employment status: Unemployed	PRSMDD	1.12	1.11-1.13	3.23e-139
	PRSMDD×E	1.01	1.01-1.02	0.0302
Current employment status: Looking after home and/or family	PRSMDD	1.11	1.10-1.12	2.1e-127
	PRSMDD×E	0.99	0.98-1	0.256
Current employment status: Unable to work because of sickness or disability	PRSMDD	1.12	1.11-1.13	3.92e-139
	PRSMDD×E	0.99	0.99-1.01	0.824
Current employment status: Doing unpaid or voluntary work	PRSMDD	1.12	1.11-1.13	2.11e-140
	PRSMDD×E	1.01	0.99-1.01	0.152
Current employment status: Full or part-time student	PRSMDD	1.12	1.11-1.13	9.63e-140
	PRSMDD×E	1	0.99-1.01	0.74
TDI	PRSMDD	1.12	1.11-1.13	4.44e-132
	PRSMDD×E	0.99	0.98-1.01	0.5
Early life experiences
Emotional abuse	PRSMDD	1.15	1.13-1.17	4.81e-83
	PRSMDD×E	1.01	0.99-1.02	0.15
Emotional neglect	PRSMDD	1.15	1.13-1.17	3.08e-83
	PRSMDD×E	0.99	0.97-1	0.287
Sexual abuse	PRSMDD	1.15	1.13-1.17	3.53e-83
	PRSMDD×E	1	0.98-1.01	0.944
Physical abuse	PRSMDD	1.15	1.13-1.17	9.1e-83
	PRSMDD×E	0.99	0.97-1	0.461
Physical neglect	PRSMDD	1.15	1.13-1.17	3.15e-83
	PRSMDD×E	1.01	0.99-1.02	0.265
Maternal smoking around birth	PRSMDD	1.11	1.10-1.13	2.82e-114
	PRSMDD×E	0.99	0.98-1	0.194
Adopted as a child	PRSMDD	1.12	1.11-1.13	1.48e-139
	PRSMDD×E	1	0.99-1	0.414
Lifestyle
Ever addicted to any substance or behaviour	PRSMDD	1.15	1.13-1.17	4.13e-83
	PRSMDD×E	0.98	0.96-1	0.111
BMI	PRSMDD	1.12	1.11-1.13	1.71e-131
	PRSMDD×E	0.99	0.98-1	0.137
Ever smoked	PRSMDD	1.12	1.10-1.12	1.11e-131
	PRSMDD×E	1	0.99-1.01	0.624
Time spent using computer	PRSMDD	1.12	1.11-1.13	3.03e-139
	PRSMDD×E	1	0.99-1.01	0.599
Time spent watching television (TV)	PRSMDD	1.12	1.11-1.13	2.07e-140
	PRSMDD×E	1.01	1.00-1.02	0.0511
Plays computer games	PRSMDD	1.12	1.11-1.13	3.66e-138
	PRSMDD×E	1.01	0.99-1.01	0.2
Illness, injury, bereavement, stress in last 2 years: Serious illness, injury or assault to yourself	PRSMDD	1.12	1.10-1.12	2.52e-132
	PRSMDD×E	1	0.99-1.01	0.539
Illness, injury, bereavement, stress in last 2 years: Serious illness, injury or assault of a close relative	PRSMDD	1.12	1.11-1.13	7.62e-141
	PRSMDD×E	0.98	0.98-0.99	0.0125
Illness, injury, bereavement, stress in last 2 years: Death of a close relative	PRSMDD	1.12	1.11-1.13	1.61e-139
	PRSMDD×E	0.99	0.98-1.01	0.391
Illness, injury, bereavement, stress in last 2 years: Death of a spouse or partner	PRSMDD	1.12	1.11-1.13	1.21e-139
	PRSMDD×E	0.99	0.98-1	0.322
Illness, injury, bereavement, stress in last 2 years: Marital separation/divorce	PRSMDD	1.12	1.11-1.13	6.72e-137
	PRSMDD×E	0.99	0.98-1	0.405
Illness, injury, bereavement, stress in last 2 years: Financial difficulties	PRSMDD	1.12	1.10-1.13	1.14e-124
	PRSMDD×E	0.99	0.99-1	0.771
Tea intake	PRSMDD	1.12	1.11-1.13	1.59e-139
	PRSMDD×E	1.01	0.99-1.01	0.202
Coffee intake	PRSMDD	0.995	0.99-1.01	0.321925
	PRSMDD×E	0.999	0.99-1.01	0.802632

### Sheet: TABLE S4
Environments		OR	CI	P value
Socio-demographic
Qualifications
Qualifications: College or University degree	PRSGAD	1.09	1.07-1.11	3.83e-19
	PRSGAD×E	0.99	0.97-1	0.142
Qualifications: A levels/AS levels or equivalent	PRSGAD	1.09	1.07-1.11	4.51e-19
	PRSGAD×E	0.99	0.97-1.01	0.158
Qualifications: O levels/GCSEs or equivalent	PRSGAD	1.09	1.07-1.11	2.68e-18
	PRSGAD×E	1	0.98-1.02	0.978
Qualifications: Other professional qualifications eg: nursing, teaching	PRSGAD	1.09	1.07-1.11	2.52e-18
	PRSGAD×E	0.98	0.97-1	0.0751
Employment
Current employment status: In paid employment or self-employed	PRSGAD	1.08	1.06-1.1	7.01e-17
	PRSGAD×E	0.98	0.97-1	0.0613
Current employment status: Unemployed	PRSGAD	1.08	1.06-1.1	4.54e-17
	PRSGAD×E	1.01	1-1.03	0.123
Current employment status: Unable to work because of sickness or disability	PRSGAD	1.08	1.06-1.1	1.47e-16
	PRSGAD×E	1.01	0.99-1.03	0.193
Early life experiences
Emotional abuse	PRSGAD	1.1	1.07-1.13	1.51e-13
	PRSGAD×E	0.99	0.96-1.02	0.56
Emotional neglect	PRSGAD	1.1	1.07-1.13	1.6e-13
	PRSGAD×E	0.99	0.96-1.02	0.392
Sexual abuse	PRSGAD	1.1	1.07-1.13	1.45e-13
	PRSGAD×E	1.01	0.99-1.03	0.434
Physical abuse	PRSGAD	1.1	1.07-1.13	1.51e-13
	PRSGAD×E	0.99	0.96-1.01	0.319
Physical neglect	PRSGAD	1.1	1.07-1.13	1.75e-13
	PRSGAD×E	1	0.98-1.02	0.713
Lifestyle
Ever addicted to any substance or behaviour	PRSGAD	1.1	1.07-1.13	1.7e-13
	PRSGAD×E	1.01	0.99-1.04	0.326
BMI	PRSGAD	1.08	1.06-1.1	2.7e-17
	PRSGAD×E	1.01	0.99-1.03	0.539
Ever smoked	PRSGAD	1.08	1.06-1.1	1.94e-17
	PRSGAD×E	1.01	0.99-1.03	0.5
Time spent using computer	PRSGAD	1.08	1.06-1.1	1.1e-17
	PRSGAD×E	1	0.98-1.01	0.652
Illness, injury, bereavement, stress in last 2 years: Serious illness, injury or assault to yourself	PRSGAD	1.08	1.06-1.1	8.43e-18
	PRSGAD×E	0.99	0.97-1.01	0.31
Illness, injury, bereavement, stress in last 2 years: Serious illness, injury or assault of a close relative	PRSGAD	1.08	1.06-1.1	2.36e-17
	PRSGAD×E	1	0.98-1.02	0.748
Illness, injury, bereavement, stress in last 2 years: Financial difficulties	PRSGAD	1.08	1.06-1.1	4.38e-17
	PRSGAD×E	1.01	0.99-1.03	0.518
Tea intake	PRSGAD	1.08	1.06-1.1	1.41e-17
	PRSGAD×E	1.01	0.99-1.03	0.455
Coffee intake	PRSGAD	1.08	1.06-1.1	1.41e-17
	PRSGAD×E	1.01	0.99-1.03	0.455

### Sheet: TABLE S5
Environments		PRSMDD OR	PRSMDD CI	PRSMDD P		PRSGAD OR	PRSGAD CI	PRSGAD P
Socio-demographic
Qualifications: College or University degree
Qualifications: College or University degree	PRSMDD	1.12	1.11-1.14	2.9e-47	PRSGAD	1.08	1.06-1.1	1.91e-22
	PRSMDD×E	1.01	1-1.03	0.176	PRSGAD×E	1	0.99-1.02	0.645
Qualifications: NVQ or HND or HNC or equivalent	PRSMDD	1.13	1.11-1.15	1.34e-50	PRSGAD	1.09	1.07-1.1	4.54e-24
	PRSMDD×E	1.02	1-1.03	0.0215	PRSGAD×E	0.98	0.97-1	0.0465
Qualifications: A levels/AS levels or equivalent	PRSMDD	1.13	1.11-1.15	5.27e-53	PRSGAD	1.09	1.07-1.1	1.29e-24
	PRSMDD×E	0.99	0.97-1	0.139	PRSGAD×E	1.02	1-1.03	0.0525
Qualifications: O levels/GCSEs or equivalent	PRSMDD	1.13	1.11-1.15	9.6e-51	PRSGAD	1.09	1.07-1.1	2.83e-24
	PRSMDD×E	1.01	0.99-1.02	0.275	PRSGAD×E	1	0.99-1.02	0.62
Qualifications: Other professional qualifications eg: nursing, teaching	PRSMDD	1.13	1.11-1.15	6.04e-52	PRSGAD	1.09	1.07-1.1	1.38e-24
	PRSMDD×E	1	0.98-1.01	0.545	PRSGAD×E	1.01	0.99-1.02	0.359
Employment
Current employment status: In paid employment or self-employed	PRSMDD	1.13	1.11-1.15	5.09e-50	PRSGAD	1.08	1.07-1.1	9.3e-24
	PRSMDD×E	0.99	0.98-1.01	0.397	PRSGAD×E	0.99	0.98-1.01	0.463
Current employment status: Unemployed	PRSMDD	1.13	1.11-1.15	9.09e-51	PRSGAD	1.08	1.07-1.1	7.07e-24
	PRSMDD×E	1	0.99-1.02	0.781	PRSGAD×E	1	0.99-1.01	0.965
Current employment status: Unable to work because of sickness or disability	PRSMDD	1.12	1.1-1.14	4.24e-44	PRSGAD	1.08	1.06-1.1	3.8e-22
	PRSMDD×E	1	0.99-1.01	0.68	PRSGAD×E	0.99	0.98-1	0.0291
Current employment status: Doing unpaid or voluntary work	PRSMDD	1.13	1.11-1.15	2.22e-51	PRSGAD	1.09	1.07-1.1	4.97e-24
	PRSMDD×E	1	0.99-1.01	0.928	PRSGAD×E	1	0.99-1.02	0.801
Current employment status: Full or part-time student	PRSMDD	1.13	1.11-1.15	6.73e-51	PRSGAD	1.08	1.07-1.1	6.8e-24
	PRSMDD×E	1	0.99-1.01	0.931	PRSGAD×E	1.01	0.99-1.02	0.411
TDI	PRSMDD	1.13	1.11-1.15	1.34e-50	PRSGAD	1.09	1.07-1.1	4.54e-24
	PRSMDD×E	1.02	1-1.03	0.0215	PRSGAD×E	0.98	0.97-1	0.0465
Early life experiences
Emotional abuse	PRSMDD	1.15	1.13-1.18	3.97e-43	PRSGAD	1.14	1.12-1.16	3.05e-36
	PRSMDD×E	1.02	1-1.05	0.0266	PRSGAD×E	0.99	0.96-1.01	0.176
Emotional neglect	PRSMDD	1.16	1.13-1.18	2.99e-43	PRSGAD	1.14	1.12-1.16	3.17e-36
	PRSMDD×E	1.02	0.99-1.04	0.184	PRSGAD×E	0.99	0.97-1.01	0.264
Sexual abuse	PRSMDD	1.15	1.13-1.18	4.3e-43	PRSGAD	1.14	1.12-1.16	2.39e-36
	PRSMDD×E	0.99	0.97-1.01	0.368	PRSGAD×E	1.02	1-1.03	0.117
Physical abuse	PRSMDD	1.15	1.13-1.18	8.43e-43	PRSGAD	1.14	1.12-1.16	1.95e-35
	PRSMDD×E	1.01	0.99-1.03	0.403	PRSGAD×E	0.97	0.95-0.99	0.00109
Physical neglect	PRSMDD	1.15	1.13-1.18	3.32e-43	PRSGAD	1.14	1.12-1.16	3.25e-36
	PRSMDD×E	1	0.98-1.01	0.591	PRSGAD×E	1	0.98-1.02	0.717
Maternal smoking around birth	PRSMDD	1.13	1.11-1.15	2.89e-45	PRSGAD	1.08	1.06-1.1	1.36e-19
	PRSMDD×E	1.02	1-1.03	0.0761	PRSGAD×E	1	0.98-1.02	0.974
Adopted as a child	PRSMDD	1.13	1.11-1.15	1.43e-50	PRSGAD	1.08	1.07-1.1	8.39e-24
	PRSMDD×E	1.01	0.99-1.02	0.384	PRSGAD×E	1	0.98-1.01	0.741
Lifestyle
Ever addicted to any substance or behaviour	PRSMDD	1.15	1.13-1.18	6.42e-43	PRSGAD	1.14	1.12-1.16	4.88e-36
	PRSMDD×E	0.99	0.98-1.01	0.467	PRSGAD×E	0.99	0.98-1.01	0.548
BMI	PRSMDD	1.12	1.11-1.14	4.79e-47	PRSGAD	1.08	1.07-1.1	1.76e-23
	PRSMDD×E	1.01	0.99-1.02	0.242	PRSGAD×E	0.99	0.98-1.01	0.369
Ever smoked	PRSMDD	1.12	1.11-1.14	1.35e-47	PRSGAD	1.08	1.07-1.1	1.48e-23
	PRSMDD×E	1	0.99-1.02	0.776	PRSGAD×E	1	0.98-1.01	0.864
Time spent using computer	PRSMDD	1.13	1.11-1.15	7.71e-40	PRSGAD	1.09	1.07-1.11	2.8e-20
	PRSMDD×E	1.01	0.99-1.02	0.401	PRSGAD×E	1	0.98-1.01	0.611
Plays computer games	PRSMDD	1.13	1.11-1.15	1.59e-50	PRSGAD	1.09	1.07-1.1	4.33e-24
	PRSMDD×E	1	0.98-1.01	0.829	PRSGAD×E	1.01	0.99-1.02	0.493
Illness, injury, bereavement, stress in last 2 years: Serious illness, injury or assault to yourself	PRSMDD	1.13	1.11-1.14	1.23e-48	PRSGAD	1.08	1.07-1.1	1.29e-22
	PRSMDD×E	1	0.98-1.01	0.486	PRSGAD×E	1	0.99-1.02	0.771
Illness, injury, bereavement, stress in last 2 years: Serious illness, injury or assault of a close relative	PRSMDD	1.13	1.11-1.15	1.57e-50	PRSGAD	1.08	1.07-1.1	1.16e-23
	PRSMDD×E	1	0.98-1.01	0.527	PRSGAD×E	1	0.99-1.01	0.989
Illness, injury, bereavement, stress in last 2 years: Death of a close relative	PRSMDD	1.13	1.11-1.15	7.24e-51	PRSGAD	1.08	1.07-1.1	6.03e-24
	PRSMDD×E	0.99	0.98-1.01	0.334	PRSGAD×E	1	0.98-1.02	0.956
Illness, injury, bereavement, stress in last 2 years: Death of a spouse or partner	PRSMDD	1.13	1.11-1.15	4.45e-51	PRSGAD	1.08	1.07-1.1	6.36e-24
	PRSMDD×E	0.97	0.96-0.99	0.000787	PRSGAD×E	1.02	1-1.03	0.0141
Illness, injury, bereavement, stress in last 2 years: Marital separation/divorce	PRSMDD	1.13	1.11-1.15	1.26e-50	PRSGAD	1.08	1.07-1.1	2.03e-23
	PRSMDD×E	0.99	0.98-1.01	0.231	PRSGAD×E	1	0.99-1.01	0.872
Illness, injury, bereavement, stress in last 2 years: Financial difficulties	PRSMDD	1.12	1.1-1.14	1.88e-44	PRSGAD	1.08	1.06-1.1	1.47e-21
	PRSMDD×E	1	0.99-1.01	0.807	PRSGAD×E	0.99	0.98-1.01	0.376
Coffee intake	PRSMDD	1.13	1.11-1.15	6.98e-46	PRSGAD	1.09	1.07-1.11	1.13e-24
	PRSMDD×E	0.99	0.98-1.01	0.433	PRSGAD×E	1.02	1-1.03	0.0423
Tea intake	PRSMDD	1.13	1.11-1.15	1.65e-48	PRSGAD	1.09	1.07-1.1	1.42e-23
	PRSMDD×E	1	0.99-1.02	0.904	PRSGAD×E	0.98	0.97-1	0.0197
